# Longitudinal immune profiling in sepsis reveals transient expansion of a CD14⁺ monocyte state and time-dependent host-response endotypes

**DOI:** 10.1101/2025.05.17.25327533

**Authors:** Pierre O. Ankomah, Alyssa DuBois, Abraham Sonny, Miguel Reyes, Aidan C. Greenaway, Alyson L. Yee, Paul C. Blainey, Marcia B. Goldberg, Michael R. Filbin, Nir Hacohen, Roby P. Bhattacharyya

## Abstract

Sepsis is a leading cause of global mortality, yet how the dysregulated host response evolves remains unclear because few studies have followed patients at single-cell resolution. We profiled single-cell transcriptomes, cell-surface proteomes and T cell receptor repertoires of blood mononuclear cells with matched plasma proteomes across 305 samples from 71 adults with sepsis and 27 with sterile inflammation, from emergency department presentation to convalescence, plus 12 healthy controls. A CD14⁺ monocyte state with low MHC class II gene expression was expanded at presentation before contracting progressively, whereas dendritic cells and naive CD8⁺ T cells were low initially and recovered more slowly. A latent factor integrating these measurements was associated with illness severity and time of measurement, differing between survivors and non-survivors by day 3, but not at presentation. Because up to 73% of patients changed consensus sepsis endotype class within the first week, stratification and immunomodulation may require serial measurement.
