## Supplementary Tables 1-6 for "Longitudinal immune profiling in sepsis reveals transient expansion of a CD14⁺ monocyte state and time-dependent host-response endotypes"

### Sheet: ST1 Leave-one-out HC
Supplementary Table 1. Leave-one-healthy-control-out sensitivity analysis.
Each principal healthy-control-referenced longitudinal contrast was re-estimated after sequentially omitting one healthy-control donor from the pooled reference set.
Feature	Contrast	Full-model estimate (β)	Adjusted P (BH)	Same-sign fraction	Remained significant	Median LOO estimate	LOO 5th percentile	LOO 95th percentile
Mono.MS1	Sepsis D0 vs HC	0.207525	8.86726e-05	1	1	0.207344	0.206424	0.208976
	Sepsis D0 vs Sterile D0	0.120986	0.00170707	1	1	0.120977	0.120972	0.120983
	Sepsis D1 vs HC	0.141283	0.00930367	1	1	0.141118	0.140197	0.142748
	Sepsis D1 vs Sterile D1	0.0847608	0.0465388	1	1	0.0847729	0.0847673	0.0847783
	Sepsis Conv vs HC	0.0865095	0.199651	1	0	0.0864176	0.0854947	0.0880422
	Sepsis Conv vs Sterile Conv	0.0459362	0.642079	1	0	0.0459275	0.0459101	0.045943
	Sepsis D3 vs HC	0.0807592	0.198639	1	0	0.0805977	0.0796765	0.0822247
	Sepsis D3 vs Sterile D3	0.0423576	0.397417	1	0	0.0423754	0.0423701	0.0423787
	Sepsis D7 vs HC	0.0709266	0.250564	1	0	0.0707804	0.0698627	0.0724158
	Sepsis D7 vs Sterile D7	0.0279181	0.687684	1	0	0.027857	0.0278468	0.0278699
	Sterile D0 vs HC	0.0865388	0.198639	1	0	0.0863664	0.0854497	0.0879929
	Sterile D1 vs HC	0.0565223	0.397417	1	0	0.0563446	0.0554279	0.0579701
	Sterile Conv vs HC	0.0405733	0.642079	1	0	0.0404765	0.0395779	0.0421283
	Sterile D3 vs HC	0.0384016	0.634864	1	0	0.0382192	0.0373056	0.0398499
	Sterile D7 vs HC	0.0430085	0.642079	1	0	0.0429117	0.0420131	0.0445635
CD4T.EM	Sepsis D0 vs HC	-0.0134439	0.218758	1	0	-0.0135464	-0.0148495	-0.0119365
	Sepsis D0 vs Sterile D0	-0.000985468	0.982638	1	0	-0.000985411	-0.000999839	-0.00098011
	Sepsis D1 vs HC	-0.0108362	0.250168	1	0	-0.0109383	-0.0122412	-0.00932779
	Sepsis D1 vs Sterile D1	-0.00658147	0.445338	1	0	-0.00658148	-0.00659625	-0.00657601
	Sepsis Conv vs HC	0.00813845	0.663203	1	0	0.00802732	0.00673653	0.00964535
	Sepsis Conv vs Sterile Conv	0.00916195	0.815124	1	0	0.00916961	0.00912038	0.00919783
	Sepsis D3 vs HC	-0.00406224	0.815124	1	0	-0.00416327	-0.00546501	-0.00255297
	Sepsis D3 vs Sterile D3	0.00103914	0.982638	1	0	0.00103913	0.00102342	0.00104999
	Sepsis D7 vs HC	-0.0014748	0.982638	0.833333	0	-0.00158132	-0.00288613	3.62032e-05
	Sepsis D7 vs Sterile D7	-0.0012436	0.982638	1	0	-0.00123212	-0.00128108	-0.00121683
	Sterile D0 vs HC	-0.0124585	0.250168	1	0	-0.0125602	-0.0138667	-0.0109389
	Sterile D1 vs HC	-0.00425469	0.815124	1	0	-0.00435595	-0.00566281	-0.00273374
	Sterile Conv vs HC	-0.0010235	0.982638	0.75	0	-0.00114038	-0.0024613	0.000524975
	Sterile D3 vs HC	-0.00510138	0.815124	1	0	-0.00520193	-0.00651484	-0.00357639
	Sterile D7 vs HC	-0.000231197	0.982638	0.666667	0	-0.000348072	-0.00166899	0.00131728
CD8T.Naive	Sepsis D0 vs HC	-0.0219733	0.00497845	1	0.916667	-0.0224667	-0.0245169	-0.0174944
	Sepsis D0 vs Sterile D0	0.00138637	0.944745	1	0	0.00138589	0.00133673	0.0013893
	Sepsis D1 vs HC	-0.0199282	0.00717661	1	0.916667	-0.0204216	-0.0224701	-0.015447
	Sepsis D1 vs Sterile D1	-0.0036276	0.597136	1	0	-0.00362773	-0.0036882	-0.00362383
	Sepsis Conv vs HC	-0.0218369	0.0102024	1	0.916667	-0.0223341	-0.0243681	-0.0173338
	Sepsis Conv vs Sterile Conv	-0.00012433	0.990682	1	0	-0.000129127	-0.00028363	-7.91097e-05
	Sepsis D3 vs HC	-0.0151546	0.0385186	1	0.583333	-0.0156482	-0.0176921	-0.0106692
	Sepsis D3 vs Sterile D3	-0.0010197	0.979497	1	0	-0.00101919	-0.00109921	-0.00101074
	Sepsis D7 vs HC	-0.0161006	0.0385186	1	0.583333	-0.0165955	-0.0186487	-0.0115916
	Sepsis D7 vs Sterile D7	0.000986798	0.988769	1	0	0.000983773	0.000833391	0.00101705
	Sterile D0 vs HC	-0.0233597	0.00497845	1	0.916667	-0.0238519	-0.0258997	-0.0188311
	Sterile D1 vs HC	-0.0163006	0.0395574	1	0.583333	-0.0167939	-0.0188376	-0.0117588
	Sterile Conv vs HC	-0.0217126	0.0906609	1	0.0833333	-0.0222036	-0.024289	-0.0170502
	Sterile D3 vs HC	-0.0141349	0.0906609	1	0.0833333	-0.0146285	-0.0166783	-0.00956997
	Sterile D7 vs HC	-0.0170874	0.189812	1	0	-0.0175784	-0.0196638	-0.012425
Mono_NMF_Alarmin	Sepsis D0 vs HC	0.800866	1.25086e-09	1	1	0.796232	0.775875	0.82864
	Sepsis D0 vs Sterile D0	0.40151	2.25498e-05	1	1	0.401475	0.401211	0.401661
	Sepsis D1 vs HC	0.677949	2.34985e-07	1	1	0.673337	0.65298	0.705745
	Sepsis D1 vs Sterile D1	0.212266	0.0318848	1	1	0.212275	0.211982	0.212454
	Sepsis Conv vs HC	0.469992	0.00273762	1	1	0.465603	0.445197	0.497853
	Sepsis Conv vs Sterile Conv	0.179154	0.425431	1	0	0.179598	0.178462	0.179942
	Sepsis D3 vs HC	0.390085	0.00284785	1	1	0.3855	0.36518	0.417909
	Sepsis D3 vs Sterile D3	0.115245	0.309226	1	0	0.115382	0.114968	0.115533
	Sepsis D7 vs HC	0.410918	0.00284785	1	1	0.406319	0.385841	0.438762
	Sepsis D7 vs Sterile D7	0.161272	0.425756	1	0	0.161485	0.160637	0.16185
	Sterile D0 vs HC	0.399356	0.00435222	1	1	0.394791	0.374393	0.427385
	Sterile D1 vs HC	0.465682	0.00184299	1	1	0.461081	0.440713	0.493728
	Sterile Conv vs HC	0.290838	0.254026	1	0	0.286075	0.26531	0.319318
	Sterile D3 vs HC	0.274839	0.0785415	1	0	0.270137	0.249741	0.302929
	Sterile D7 vs HC	0.249646	0.309226	1	0	0.244883	0.224118	0.278125
Mono_NMF_MHCII	Sepsis D0 vs HC	-0.523776	0.00019683	1	1	-0.52366	-0.542054	-0.502514
	Sepsis D0 vs Sterile D0	-0.22721	0.0393381	1	1	-0.227212	-0.227303	-0.227048
	Sepsis D1 vs HC	-0.421653	0.00321773	1	1	-0.421575	-0.439953	-0.400422
	Sepsis D1 vs Sterile D1	-0.151558	0.146357	1	0	-0.151566	-0.151658	-0.1514
	Sepsis Conv vs HC	-0.0257333	0.848542	1	0	-0.0258567	-0.0441582	-0.00462872
	Sepsis Conv vs Sterile Conv	-0.181553	0.447368	1	0	-0.181586	-0.182009	-0.181163
	Sepsis D3 vs HC	-0.305245	0.0393381	1	0.416667	-0.305169	-0.323539	-0.284032
	Sepsis D3 vs Sterile D3	-0.169963	0.146357	1	0	-0.169925	-0.170078	-0.169761
	Sepsis D7 vs HC	-0.234708	0.127489	1	0	-0.234771	-0.253109	-0.213538
	Sepsis D7 vs Sterile D7	-0.0496082	0.839775	1	0	-0.0496065	-0.0499399	-0.049252
	Sterile D0 vs HC	-0.296566	0.0672827	1	0	-0.296457	-0.314815	-0.2754
	Sterile D1 vs HC	-0.270094	0.0995841	1	0	-0.270017	-0.288361	-0.248955
	Sterile Conv vs HC	0.15582	0.506387	1	0	0.155791	0.137465	0.17692
	Sterile D3 vs HC	-0.135282	0.447368	1	0	-0.135241	-0.153577	-0.114154
	Sterile D7 vs HC	-0.1851	0.447368	1	0	-0.185129	-0.203455	-0.164
ADT_CD8TCM_HomeostasisCostim	Sepsis D0 vs HC	-0.206241	0.577603	1	0	-0.205757	-0.288972	-0.12617
	Sepsis D0 vs Sterile D0	0.207808	0.577603	1	0	0.207449	0.19907	0.213171
	Sepsis D1 vs HC	-0.506719	0.11411	1	0.0833333	-0.506261	-0.589728	-0.425874
	Sepsis D1 vs Sterile D1	-0.0937079	0.720943	1	0	-0.0940321	-0.0970846	-0.0916464
	Sepsis Conv vs HC	-1.28106	5.08737e-06	1	1	-1.2806	-1.3643	-1.19955
	Sepsis Conv vs Sterile Conv	-0.294659	0.577603	1	0	-0.295881	-0.297663	-0.291272
	Sepsis D3 vs HC	-0.328889	0.291447	1	0	-0.328363	-0.412599	-0.246666
	Sepsis D3 vs Sterile D3	0.0517036	0.85521	1	0	0.0517036	0.0463468	0.0542311
	Sepsis D7 vs HC	-0.157151	0.660823	1	0	-0.156706	-0.240271	-0.0759059
	Sepsis D7 vs Sterile D7	-0.172252	0.720943	1	0	-0.173159	-0.175124	-0.16928
	Sterile D0 vs HC	-0.414049	0.291447	1	0	-0.413554	-0.498464	-0.330127
	Sterile D1 vs HC	-0.413011	0.291447	1	0	-0.41244	-0.497146	-0.330282
	Sterile Conv vs HC	-0.986404	0.0440391	1	0.5	-0.985439	-1.07147	-0.904533
	Sterile D3 vs HC	-0.380593	0.295649	1	0	-0.380434	-0.463926	-0.296748
	Sterile D7 vs HC	0.0151016	0.965957	0.666667	0	0.0160664	-0.069965	0.0969725
Notes
Of the 26 contrasts significant in the full model, all 26 retained their direction in every leave-one-out iteration, and the median proportion of iterations remaining significant across those contrasts was 100%. Four contrasts changed sign in some iterations; all four were non-significant in the full model with estimates close to zero (adjusted P > 0.96). Estimates are essentially unchanged by om…
Estimates. Model-estimated effect size for each contrast (linear mixed model on the longitudinal feature; β on the feature's analysis scale). The full-model estimate uses all healthy controls.
Adjusted P (BH). Benjamini–Hochberg-adjusted P value from the full model (all healthy controls). Bold red marks contrasts significant at adjusted P < 0.05.
Same-sign fraction. Fraction of leave-one-out iterations in which the contrast kept the same direction (sign) as the full model.
Remained significant. Fraction of leave-one-out iterations in which the contrast stayed significant at adjusted P < 0.05.
Median LOO estimate / 5th–95th percentile. Median and 5th/95th percentiles of the contrast estimate across leave-one-out iterations (distribution under donor omission).
Features. Mono.MS1, MS1 monocyte-state fraction; CD4T.EM, CD4 effector-memory fraction; CD8T.Naive, CD8 naive fraction; Mono_NMF_Alarmin / Mono_NMF_MHCII, monocyte NMF program scores; ADT_CD8TCM_HomeostasisCostim, CD8 central-memory homeostasis/costimulation ADT composite.
Contrasts. HC, pooled healthy controls; Sterile, sterile inflammation; Conv, convalescence. “A vs B” is the model contrast A − B.

### Sheet: ST2 TCR depth and diversity
Supplementary Table 2. T cell receptor sequencing depth and repertoire diversity.
Hill diversity estimates depend on how many cells were sampled. Panel A gives the number of cells with a recovered paired T cell receptor per sample by group and timepoint. Panel B gives every group and timepoint contrast for the overall T cell repertoire at Hill orders q = 2 (primary), 1 and 0, with and without adjustment for log depth. Panel C repeats the primary q = 2 contrasts after rarefying…
A. Cells with a recovered paired TCR per sample, by group and timepoint
Group	Day	Samples	Median (range)	< 50 cells, n (%)	Q1	Q3	Total cells
Healthy control	HC	11	408 (26 to 884)	1 (9%)	250	536	4538
Sterile inflammation	D0	25	116 (2 to 1146)	6 (24%)	52	288	6552
Sterile inflammation	D1	19	338 (48 to 1290)	1 (5%)	138	626	8874
Sterile inflammation	D3	13	710 (36 to 1949)	1 (8%)	255	1319	9889
Sterile inflammation	D7	3	1360 (1281 to 1781)	0 (0%)	1320	1570	4422
Sterile inflammation	Conv	3	1206 (250 to 2169)	0 (0%)	728	1688	3625
Sepsis	D0	64	99 (1 to 1702)	21 (33%)	38	293	16875
Sepsis	D1	59	212 (5 to 1682)	8 (14%)	78	560	20796
Sepsis	D3	51	301 (3 to 2540)	5 (10%)	195	635	26089
Sepsis	D7	29	594 (91 to 1895)	0 (0%)	175	1249	21558
Sepsis	Conv	14	849 (7 to 1258)	1 (7%)	538	896	10339
B. Overall-repertoire diversity contrasts at Hill orders q = 2, 1 and 0, with and without adjustment for depth
Hill order	Contrast	β unadjusted	P adj. unadjusted	β depth-adj.	P adj. depth-adj.	ρ with depth	n
q = 2 (primary)	Sepsis Conv vs HC	20.0344	0.851832	14.7868	0.890033	0.550607	25
q = 2 (primary)	Sepsis D0 vs HC	-165.793	0.261025	-70.82	0.513095	0.550607	75
q = 2 (primary)	Sepsis D1 vs HC	-90.3813	0.499102	-48.6991	0.655055	0.550607	70
q = 2 (primary)	Sepsis D3 vs HC	-78.8421	0.56648	-72.0003	0.513095	0.550607	62
q = 2 (primary)	Sepsis D7 vs HC	26.0049	0.851832	10.1653	0.890033	0.550607	40
q = 2 (primary)	Sterile Conv vs HC	-186.231	0.498878	-232.591	0.513095	0.550607	14
q = 2 (primary)	Sterile D0 vs HC	-175.876	0.261025	-89.62	0.513095	0.550607	36
q = 2 (primary)	Sterile D1 vs HC	-118.907	0.498878	-115.113	0.513095	0.550607	30
q = 2 (primary)	Sterile D3 vs HC	49.3952	0.851832	29.2968	0.840499	0.550607	24
q = 2 (primary)	Sterile D7 vs HC	-34.9521	0.851832	-122.824	0.516196	0.550607	14
q = 2 (primary)	Sepsis D0 vs Sterile D0	10.0836	0.851832	18.8	0.840499	0.550607	89
q = 2 (primary)	Sepsis D1 vs Sterile D1	28.5253	0.851832	66.4136	0.513095	0.550607	78
q = 2 (primary)	Sepsis D3 vs Sterile D3	-128.237	0.340306	-101.297	0.513095	0.550607	64
q = 2 (primary)	Sepsis D7 vs Sterile D7	60.957	0.851832	132.989	0.513095	0.550607	32
q = 2 (primary)	Sepsis Conv vs Sterile Conv	206.265	0.498878	247.378	0.513095	0.550607	17
q = 1	Sepsis Conv vs HC	112.979	0.527662	92.3976	0.70583	0.802614	25
q = 1	Sepsis D0 vs HC	-183.217	0.277307	-28.8448	0.807472	0.802614	75
q = 1	Sepsis D1 vs HC	-96.6722	0.527662	-29.0776	0.807472	0.802614	70
q = 1	Sepsis D3 vs HC	-33.5558	0.892795	-22.0303	0.807472	0.802614	62
q = 1	Sepsis D7 vs HC	102.973	0.527662	72.4621	0.70583	0.802614	40
q = 1	Sterile Conv vs HC	51.9297	0.892795	-35.5145	0.807472	0.802614	14
q = 1	Sterile D0 vs HC	-185.794	0.277307	-45.4849	0.807472	0.802614	36
q = 1	Sterile D1 vs HC	-99.5735	0.527662	-94.6305	0.70583	0.802614	30
q = 1	Sterile D3 vs HC	125.552	0.527662	92.8686	0.70583	0.802614	24
q = 1	Sterile D7 vs HC	323.636	0.277307	168.878	0.70583	0.802614	14
q = 1	Sepsis D0 vs Sterile D0	2.57633	0.969141	16.6402	0.807472	0.802614	89
q = 1	Sepsis D1 vs Sterile D1	2.90125	0.969141	65.5528	0.70583	0.802614	78
q = 1	Sepsis D3 vs Sterile D3	-159.108	0.277307	-114.899	0.70583	0.802614	64
q = 1	Sepsis D7 vs Sterile D7	-220.663	0.527662	-96.4156	0.790741	0.802614	32
q = 1	Sepsis Conv vs Sterile Conv	61.0491	0.892795	127.912	0.70583	0.802614	17
q = 0	Sepsis Conv vs HC	175.533	0.313134	150.204	0.271879	0.961679	25
q = 0	Sepsis D0 vs HC	-182.722	0.269691	26.3434	0.852623	0.961679	75
q = 0	Sepsis D1 vs HC	-95.5381	0.574987	-4.7586	0.951715	0.961679	70
q = 0	Sepsis D3 vs HC	16.9245	0.941331	30.8331	0.852623	0.961679	62
q = 0	Sepsis D7 vs HC	174.103	0.269691	134.815	0.271879	0.961679	40
q = 0	Sterile Conv vs HC	342.503	0.269691	243.778	0.271879	0.961679	14
q = 0	Sterile D0 vs HC	-182.213	0.269691	7.2542	0.951715	0.961679	36
q = 0	Sterile D1 vs HC	-53.6219	0.773084	-45.7499	0.852623	0.961679	30
q = 0	Sterile D3 vs HC	198.879	0.269691	148.733	0.271879	0.961679	24
q = 0	Sterile D7 vs HC	628.169	0.0524493	438.188	0.0715394	0.961679	14
q = 0	Sepsis D0 vs Sterile D0	-0.508678	0.994823	19.0892	0.852623	0.961679	89
q = 0	Sepsis D1 vs Sterile D1	-41.9163	0.773084	40.9913	0.852623	0.961679	78
q = 0	Sepsis D3 vs Sterile D3	-181.954	0.269691	-117.9	0.271879	0.961679	64
q = 0	Sepsis D7 vs Sterile D7	-454.066	0.168854	-303.373	0.261085	0.961679	32
q = 0	Sepsis Conv vs Sterile Conv	-166.969	0.574987	-93.574	0.852623	0.961679	17
C. Sensitivity of the overall-repertoire q = 2 contrasts to rarefaction to a common depth
Estimator	Contrast	Estimate	SE	P adj.	n
Plug-in (all cells)	Sepsis Conv vs HC	70.7069	95.2054	0.763805	23
Plug-in (all cells)	Sepsis D0 vs HC	-159.477	76.9951	0.294783	69
Plug-in (all cells)	Sepsis D1 vs HC	-83.9479	77.1613	0.59497	68
Plug-in (all cells)	Sepsis D3 vs HC	-74.0371	77.7319	0.640805	61
Plug-in (all cells)	Sepsis D7 vs HC	27.7957	82.4326	0.83855	40
Plug-in (all cells)	Sterile Conv vs HC	-191.758	146.206	0.476783	14
Plug-in (all cells)	Sterile D0 vs HC	-170.385	85.9789	0.294783	33
Plug-in (all cells)	Sterile D1 vs HC	-118.682	87.9736	0.476783	30
Plug-in (all cells)	Sterile D3 vs HC	51.6143	94.5885	0.767107	24
Plug-in (all cells)	Sterile D7 vs HC	-40.3719	146.206	0.83855	14
Plug-in (all cells)	Sepsis D0 vs Sterile D0	10.9082	58.1815	0.851423	80
Plug-in (all cells)	Sepsis D1 vs Sterile D1	34.7336	61.4149	0.767107	76
Plug-in (all cells)	Sepsis D3 vs Sterile D3	-125.651	71.1856	0.294783	63
Plug-in (all cells)	Sepsis D7 vs Sterile D7	68.1676	134.881	0.767107	32
Plug-in (all cells)	Sepsis Conv vs Sterile Conv	262.465	143.08	0.294783	15
Rarefied to 25 cells	Sepsis Conv vs HC	-2.58787	1.87763	0.318038	23
Rarefied to 25 cells	Sepsis D0 vs HC	-4.57465	1.68265	0.109709	63
Rarefied to 25 cells	Sepsis D1 vs HC	-3.69227	1.68442	0.124148	64
Rarefied to 25 cells	Sepsis D3 vs HC	-3.63008	1.68828	0.124148	59
Rarefied to 25 cells	Sepsis D7 vs HC	-4.141	1.73633	0.124148	40
Rarefied to 25 cells	Sterile Conv vs HC	-1.09014	2.59638	0.723119	14
Rarefied to 25 cells	Sterile D0 vs HC	-3.68479	1.86249	0.147125	32
Rarefied to 25 cells	Sterile D1 vs HC	-2.81536	1.87807	0.291047	30
Rarefied to 25 cells	Sterile D3 vs HC	-2.4954	1.9566	0.339717	24
Rarefied to 25 cells	Sterile D7 vs HC	0.11523	2.59638	0.964633	14
Rarefied to 25 cells	Sepsis D0 vs Sterile D0	-0.889858	1.25646	0.606101	73
Rarefied to 25 cells	Sepsis D1 vs Sterile D1	-0.876909	1.28405	0.606101	72
Rarefied to 25 cells	Sepsis D3 vs Sterile D3	-1.13468	1.4002	0.606101	61
Rarefied to 25 cells	Sepsis D7 vs Sterile D7	-4.25623	2.24314	0.147125	32
Rarefied to 25 cells	Sepsis Conv vs Sterile Conv	-1.49773	2.35466	0.606101	15
Rarefied to 50 cells	Sepsis Conv vs HC	-7.29154	4.91246	0.261589	22
Rarefied to 50 cells	Sepsis D0 vs HC	-10.6831	4.52088	0.0980644	53
Rarefied to 50 cells	Sepsis D1 vs HC	-10.0207	4.50077	0.0980644	61
Rarefied to 50 cells	Sepsis D3 vs HC	-10.2231	4.51194	0.0980644	56
Rarefied to 50 cells	Sepsis D7 vs HC	-11.234	4.61062	0.0980644	39
Rarefied to 50 cells	Sterile Conv vs HC	-4.3334	6.5759	0.638156	13
Rarefied to 50 cells	Sterile D0 vs HC	-10.7693	4.99238	0.0980644	29
Rarefied to 50 cells	Sterile D1 vs HC	-7.78477	5.01031	0.261589	28
Rarefied to 50 cells	Sterile D3 vs HC	-6.26922	5.20641	0.383878	22
Rarefied to 50 cells	Sterile D7 vs HC	-1.54007	6.5759	0.873242	13
Rarefied to 50 cells	Sepsis D0 vs Sterile D0	0.0861699	3.34136	0.979458	62
Rarefied to 50 cells	Sepsis D1 vs Sterile D1	-2.23591	3.34468	0.638156	69
Rarefied to 50 cells	Sepsis D3 vs Sterile D3	-3.95391	3.64045	0.418147	58
Rarefied to 50 cells	Sepsis D7 vs Sterile D7	-9.69392	5.49727	0.197578	32
Rarefied to 50 cells	Sepsis Conv vs Sterile Conv	-2.95815	5.75433	0.701139	15
Notes
Cited in Results (repertoire paragraph), Fig. 2i and Methods.
Groups and timepoints. HC, healthy controls, sampled once and used as a single pooled reference; Conv, convalescence (approximately day 28). Depth is the number of cells in the sample with a productive paired αβ TCR and an assigned T cell state label; 11 of the 12 healthy controls contributed TCR data.
Hill order. q = 2 is the prespecified primary metric: it weights abundant clonotypes, so it responds to redistribution of repertoire space by clonal expansion, and it is the least sensitive member of the Hill family to incomplete sampling. q = 1 (exponential Shannon) and q = 0 (observed richness) are given for comparison; q = 0 is the most depth-sensitive order.
β. Estimate from a linear mixed-effects model with a per-patient random intercept, adjusted for age and sex; the depth-adjusted model adds log-transformed depth as a fixed effect. The depth-adjusted columns are the primary analysis.
P adj. Benjamini–Hochberg adjusted across the 15 contrasts within one diversity metric and estimator; the unadjusted and depth-adjusted models are corrected separately. No contrast is significant under any estimator.
Panel C. The plug-in rows are the unrarefied reference; each remaining sample was then rarefied to the stated depth (200 random draws, mean Hill q = 2) and the same mixed model refitted. Samples below the target depth are excluded, so n falls as the target rises. A bias-corrected estimator of Simpson's index was also computed but is numerically unstable in near-maximally diverse samples and is no…
ρ with depth. Spearman correlation between the diversity metric and depth across all samples, given so the strength of the confound is explicit.

### Sheet: ST2 Panel D subsets
Supplementary Table 2. Panel D. Diversity within individual T cell subsets: estimability and q = 2 contrasts (not interpreted).
Subset-level diversity estimates are tabulated for completeness because six of them entered the multi-omics factor analysis as inputs (Supplementary Table 6), but they are not interpreted in the text: most subsets contain too few TCR-bearing cells per sample for the estimate to be distinguished from the number of cells sampled.
D1. Estimability of q = 2 diversity by T cell subset
Subset	Samples	Median cells	Samples with all clonotypes observed once (%)	ρ (q = 2 vs cells)	Median q = 2 / cells	Meets criteria	MOFA input
Overall T cell repertoire	291	259	9.3	0.487	0.501	yes	yes
CD8+ effector memory T cells	289	66	14.5	0.147	0.257	yes	yes
CD4+ central memory T cells	281	58	53	0.998	0.988	no	yes
Naive CD4+ T cells	274	45.5	86.9	1	1	no	yes
CD4+ effector memory T cells	242	10	81	0.973	1	no	yes
Regulatory T cells	258	10	87.6	0.995	1	no	no
CD8+ central memory T cells	248	9	68.1	0.922	0.926	no	yes
Naive CD8+ T cells	233	8	95.7	0.999	1	no	yes
D2. Subset-level q = 2 contrasts, with and without adjustment for depth (not interpreted)
Subset	Contrast	β unadjusted	P adj. unadjusted	β depth-adj.	P adj. depth-adj.	ρ with depth	n
CD8+ effector memory T cells	Sepsis Conv vs HC	2.29693	0.923037	2.97644	0.831032	0.468101	25
CD8+ effector memory T cells	Sepsis D0 vs HC	-7.39942	0.587746	-0.924899	0.885704	0.468101	74
CD8+ effector memory T cells	Sepsis D1 vs HC	-5.14602	0.587746	-2.09408	0.838278	0.468101	70
CD8+ effector memory T cells	Sepsis D3 vs HC	-6.11351	0.587746	-5.58151	0.831032	0.468101	62
CD8+ effector memory T cells	Sepsis D7 vs HC	-2.4203	0.923037	-2.5947	0.831032	0.468101	40
CD8+ effector memory T cells	Sterile Conv vs HC	-6.89664	0.786689	-7.82213	0.831032	0.468101	14
CD8+ effector memory T cells	Sterile D0 vs HC	-2.37679	0.923037	2.75035	0.831032	0.468101	35
CD8+ effector memory T cells	Sterile D1 vs HC	-0.00107796	0.999839	0.658216	0.888926	0.468101	30
CD8+ effector memory T cells	Sterile D3 vs HC	0.427572	0.999839	-1.09744	0.885704	0.468101	24
CD8+ effector memory T cells	Sterile D7 vs HC	-0.683967	0.999839	-4.47668	0.831032	0.468101	14
CD8+ effector memory T cells	Sepsis D0 vs Sterile D0	-5.02263	0.587746	-3.67525	0.831032	0.468101	87
CD8+ effector memory T cells	Sepsis D1 vs Sterile D1	-5.14494	0.587746	-2.7523	0.831032	0.468101	78
CD8+ effector memory T cells	Sepsis D3 vs Sterile D3	-6.54108	0.587746	-4.48407	0.831032	0.468101	64
CD8+ effector memory T cells	Sepsis D7 vs Sterile D7	-1.73633	0.999839	1.88197	0.885704	0.468101	32
CD8+ effector memory T cells	Sepsis Conv vs Sterile Conv	9.19357	0.587746	10.7986	0.831032	0.468101	17
CD4+ central memory T cells	Sepsis Conv vs HC	86.2874	0.328977	78.446	0.342565	0.864034	25
CD4+ central memory T cells	Sepsis D0 vs HC	-62.9596	0.328977	7.59224	0.937942	0.864034	68
CD4+ central memory T cells	Sepsis D1 vs HC	-34.0935	0.612387	2.84173	0.937942	0.864034	70
CD4+ central memory T cells	Sepsis D3 vs HC	6.82073	0.913824	8.57221	0.937942	0.864034	61
CD4+ central memory T cells	Sepsis D7 vs HC	57.4204	0.353589	43.2778	0.542873	0.864034	40
CD4+ central memory T cells	Sterile Conv vs HC	199.057	0.158314	147.65	0.294131	0.864034	14
CD4+ central memory T cells	Sterile D0 vs HC	-59.3291	0.353589	-6.20161	0.937942	0.864034	34
CD4+ central memory T cells	Sterile D1 vs HC	-11.666	0.913824	-9.66128	0.937942	0.864034	30
CD4+ central memory T cells	Sterile D3 vs HC	78.1912	0.328977	64.988	0.36314	0.864034	24
CD4+ central memory T cells	Sterile D7 vs HC	228.326	0.123867	140.908	0.294131	0.864034	14
CD4+ central memory T cells	Sepsis D0 vs Sterile D0	-3.63054	0.913824	13.7938	0.937942	0.864034	80
CD4+ central memory T cells	Sepsis D1 vs Sterile D1	-22.4274	0.66372	12.503	0.937942	0.864034	78
CD4+ central memory T cells	Sepsis D3 vs Sterile D3	-71.3704	0.328977	-56.4158	0.342565	0.864034	63
CD4+ central memory T cells	Sepsis D7 vs Sterile D7	-170.906	0.159713	-97.6304	0.357117	0.864034	32
CD4+ central memory T cells	Sepsis Conv vs Sterile Conv	-112.77	0.328977	-69.2038	0.542873	0.864034	17
CD8+ central memory T cells	Sepsis Conv vs HC	1.09666	0.957709	-1.53245	0.871124	0.72705	23
CD8+ central memory T cells	Sepsis D0 vs HC	-15.2418	0.0281706	-8.50543	0.272681	0.72705	55
CD8+ central memory T cells	Sepsis D1 vs HC	-13.1991	0.0483624	-9.25469	0.272681	0.72705	61
CD8+ central memory T cells	Sepsis D3 vs HC	-8.14389	0.257092	-7.73278	0.272681	0.72705	57
CD8+ central memory T cells	Sepsis D7 vs HC	0.318166	0.957709	-0.950635	0.871124	0.72705	36
CD8+ central memory T cells	Sterile Conv vs HC	1.55967	0.957709	-2.67754	0.871124	0.72705	13
CD8+ central memory T cells	Sterile D0 vs HC	-12.4345	0.118185	-7.56581	0.362402	0.72705	28
CD8+ central memory T cells	Sterile D1 vs HC	-7.11159	0.355546	-5.02563	0.562647	0.72705	29
CD8+ central memory T cells	Sterile D3 vs HC	-2.81113	0.858228	-2.83159	0.833276	0.72705	23
CD8+ central memory T cells	Sterile D7 vs HC	13.9357	0.264003	5.71137	0.729676	0.72705	13
CD8+ central memory T cells	Sepsis D0 vs Sterile D0	-2.8073	0.701012	-0.939627	0.871124	0.72705	63
CD8+ central memory T cells	Sepsis D1 vs Sterile D1	-6.08749	0.257092	-4.22906	0.424024	0.72705	70
CD8+ central memory T cells	Sepsis D3 vs Sterile D3	-5.33276	0.364206	-4.90119	0.424024	0.72705	60
CD8+ central memory T cells	Sepsis D7 vs Sterile D7	-13.6175	0.257092	-6.662	0.608162	0.72705	29
CD8+ central memory T cells	Sepsis Conv vs Sterile Conv	-0.463008	0.957709	1.14509	0.871124	0.72705	16
CD4+ effector memory T cells	Sepsis Conv vs HC	26.1125	0.172703	14.3588	0.69892	0.770605	23
CD4+ effector memory T cells	Sepsis D0 vs HC	-10.7082	0.510008	-1.93626	0.898246	0.770605	57
CD4+ effector memory T cells	Sepsis D1 vs HC	-6.53554	0.768382	-4.80266	0.898246	0.770605	57
CD4+ effector memory T cells	Sepsis D3 vs HC	1.18181	0.933763	-0.988425	0.898246	0.770605	56
CD4+ effector memory T cells	Sepsis D7 vs HC	15.092	0.460666	9.44753	0.898246	0.770605	37
CD4+ effector memory T cells	Sterile Conv vs HC	1.44981	0.933763	-9.14733	0.898246	0.770605	14
CD4+ effector memory T cells	Sterile D0 vs HC	-13.2029	0.48137	-4.1123	0.898246	0.770605	31
CD4+ effector memory T cells	Sterile D1 vs HC	-2.39453	0.933763	-3.00608	0.898246	0.770605	29
CD4+ effector memory T cells	Sterile D3 vs HC	7.34808	0.768382	1.83034	0.898246	0.770605	23
CD4+ effector memory T cells	Sterile D7 vs HC	39.8526	0.172703	22.0039	0.69892	0.770605	14
CD4+ effector memory T cells	Sepsis D0 vs Sterile D0	2.49468	0.912292	2.17604	0.898246	0.770605	66
CD4+ effector memory T cells	Sepsis D1 vs Sterile D1	-4.14101	0.792795	-1.79659	0.898246	0.770605	64
CD4+ effector memory T cells	Sepsis D3 vs Sterile D3	-6.16627	0.768382	-2.81876	0.898246	0.770605	57
CD4+ effector memory T cells	Sepsis D7 vs Sterile D7	-24.7605	0.460666	-12.5563	0.898246	0.770605	29
CD4+ effector memory T cells	Sepsis Conv vs Sterile Conv	24.6627	0.460666	23.5062	0.69892	0.770605	15
Naive CD4+ T cells	Sepsis Conv vs HC	49.3086	0.764047	9.04004	0.8848	0.821406	24
Naive CD4+ T cells	Sepsis D0 vs HC	-43.633	0.764047	15.4534	0.850651	0.821406	67
Naive CD4+ T cells	Sepsis D1 vs HC	-15.2888	0.803498	15.2627	0.850651	0.821406	66
Naive CD4+ T cells	Sepsis D3 vs HC	11.2989	0.803498	16.4008	0.850651	0.821406	62
Naive CD4+ T cells	Sepsis D7 vs HC	59.7932	0.764047	39.7512	0.850651	0.821406	40
Naive CD4+ T cells	Sterile Conv vs HC	-22.1922	0.803498	-72.5988	0.850651	0.821406	14
Naive CD4+ T cells	Sterile D0 vs HC	-59.9505	0.764047	-9.19578	0.8848	0.821406	32
Naive CD4+ T cells	Sterile D1 vs HC	-26.6979	0.803498	-26.6953	0.850651	0.821406	30
Naive CD4+ T cells	Sterile D3 vs HC	60.8691	0.764047	41.0694	0.850651	0.821406	24
Naive CD4+ T cells	Sterile D7 vs HC	116.141	0.764047	30.0932	0.850651	0.821406	14
Naive CD4+ T cells	Sepsis D0 vs Sterile D0	16.3174	0.803498	24.6491	0.850651	0.821406	77
Naive CD4+ T cells	Sepsis D1 vs Sterile D1	11.4091	0.803498	41.958	0.850651	0.821406	74
Naive CD4+ T cells	Sepsis D3 vs Sterile D3	-49.5702	0.764047	-24.6686	0.850651	0.821406	64
Naive CD4+ T cells	Sepsis D7 vs Sterile D7	-56.348	0.803498	9.65795	0.8848	0.821406	32
Naive CD4+ T cells	Sepsis Conv vs Sterile Conv	71.5008	0.764047	81.6388	0.850651	0.821406	16
Naive CD8+ T cells	Sepsis Conv vs HC	-8.78475	0.729862	-16.7068	0.420592	0.639774	23
Naive CD8+ T cells	Sepsis D0 vs HC	-18.1906	0.422472	-10.1803	0.620191	0.639774	51
Naive CD8+ T cells	Sepsis D1 vs HC	-13.8328	0.536083	-13.3685	0.420592	0.639774	56
Naive CD8+ T cells	Sepsis D3 vs HC	-3.33786	0.881091	-5.47823	0.751498	0.639774	56
Naive CD8+ T cells	Sepsis D7 vs HC	2.48032	0.881091	-3.71009	0.79315	0.639774	37
Naive CD8+ T cells	Sterile Conv vs HC	-20.3283	0.536083	-28.9719	0.420592	0.639774	14
Naive CD8+ T cells	Sterile D0 vs HC	-20.4888	0.422472	-14.5773	0.420592	0.639774	30
Naive CD8+ T cells	Sterile D1 vs HC	-13.8969	0.536083	-15.3966	0.420592	0.639774	29
Naive CD8+ T cells	Sterile D3 vs HC	15.7399	0.536083	7.31982	0.751498	0.639774	22
Naive CD8+ T cells	Sterile D7 vs HC	20.3383	0.536083	4.62284	0.79315	0.639774	14
Naive CD8+ T cells	Sepsis D0 vs Sterile D0	2.29817	0.881091	4.39703	0.751498	0.639774	59
Naive CD8+ T cells	Sepsis D1 vs Sterile D1	0.0641645	0.994017	2.02817	0.79315	0.639774	63
Naive CD8+ T cells	Sepsis D3 vs Sterile D3	-19.0777	0.422472	-12.798	0.420592	0.639774	56
Naive CD8+ T cells	Sepsis D7 vs Sterile D7	-17.858	0.536083	-8.33293	0.751498	0.639774	29
Naive CD8+ T cells	Sepsis Conv vs Sterile Conv	11.5436	0.74239	12.2651	0.751498	0.639774	15
Regulatory T cells	Sepsis Conv vs HC	4.38928	0.83334	-1.58897	0.962798	0.726998	24
Regulatory T cells	Sepsis D0 vs HC	-7.57863	0.396563	-2.63279	0.962798	0.726998	56
Regulatory T cells	Sepsis D1 vs HC	-3.57381	0.83334	-1.20612	0.962798	0.726998	65
Regulatory T cells	Sepsis D3 vs HC	0.487577	0.927034	-0.571809	0.962798	0.726998	57
Regulatory T cells	Sepsis D7 vs HC	7.43444	0.403798	3.99706	0.962798	0.726998	40
Regulatory T cells	Sterile Conv vs HC	19.8625	0.277945	12.8355	0.522551	0.726998	14
Regulatory T cells	Sterile D0 vs HC	-9.343	0.388246	-3.52899	0.962798	0.726998	33
Regulatory T cells	Sterile D1 vs HC	-2.95906	0.878334	-2.94807	0.962798	0.726998	30
Regulatory T cells	Sterile D3 vs HC	2.00343	0.878334	0.0868726	0.987292	0.726998	24
Regulatory T cells	Sterile D7 vs HC	34.8625	0.012717	23.8493	0.097192	0.726998	14
Regulatory T cells	Sepsis D0 vs Sterile D0	1.76437	0.878334	0.896203	0.962798	0.726998	67
Regulatory T cells	Sepsis D1 vs Sterile D1	-0.614746	0.927034	1.74196	0.962798	0.726998	73
Regulatory T cells	Sepsis D3 vs Sterile D3	-1.51585	0.878334	-0.658682	0.962798	0.726998	59
Regulatory T cells	Sepsis D7 vs Sterile D7	-27.428	0.0355672	-19.8522	0.109057	0.726998	32
Regulatory T cells	Sepsis Conv vs Sterile Conv	-15.4732	0.388246	-14.4245	0.452166	0.726998	16
Notes
Criteria. A subset was interpreted only if fewer than 20% of its samples had every clonotype observed once (in which case the q = 2 estimate equals the number of cells sampled) and the rank correlation between the estimate and the number of cells was below 0.75. Only the overall repertoire and CD8+ effector memory T cells met both criteria; CD8+ effector memory diversity did not differ from healt…
Rows are deliberately not bolded. The four contrasts that are nominally significant before depth adjustment (CD8+ central memory T cells, day 0 and day 1 versus healthy controls; regulatory T cells, sterile inflammation day 7 versus healthy controls and sepsis versus sterile inflammation at day 7) are not significant after it and reflect cell numbers rather than clonal structure. No subset-level …
MOFA input. The six subsets marked entered the multi-omics factor analysis in the TCR view, together with the overall repertoire at q = 0, 1 and 2; their associations with the latent factor are listed in Supplementary Table 6 and are not interpreted individually.

### Sheet: ST3 Plasma protein modules
Supplementary Table 3. Plasma protein modules.
Modules derived by correlation-based hierarchical clustering of the 117 nELISA plasma analytes passing the prespecified detectability filter, across sepsis samples (k = 4 modules, selected by maximum mean silhouette). Module 1 is the broad inflammatory module whose activity runs inverse to the monocyte MHC class II gene program. n = number of proteins assigned to each module; proteins are listed …
Module 1 (n = 61)	Module 2 (n = 13)	Module 3 (n = 20)	Module 4 (n = 23)
ADAM10	ANGPTL3	BDNF	Brevican
ANGPTL4	CCL14	CCL11	CCL18
BCMA	CCL15	CCL13	CCL27
CCL19	CCL16	CCL17	CD14
CCL2	CCL24	CCL21	CD276 (B7-H3)
CCL20	Fetuin-B	CCL28	Decorin
CCL3	Ficolin-2	CCL5	DPP4 (CD26)
CCL4	ICOSL (B7-H2)	CXCL11	ECM1
CD163	IGFBP-3	CXCL14	EGFR
CHI3L1	IL-6 RA (gp80)	CXCL3	Endoglin (CD105)
CXCL10	Leptin	CXCL4	Fibulin-3
CXCL13	PCOLCE	CXCL5	IL-1 RAcP
CXCL16	PCSK9	CXCL6	Kit (CD117)
CXCL9		CXCL7	L-selectin (CD62L)
DR6		E-Selectin (CD62E)	MBP-C
EMMPRIN		ELA2	MMP-3
FAS		HGF	Osteoactivin (GPNMB)
FGF-21		MMP-7	TGFBI (beta ig-h3)
FLRG (FSTL3)		MMP-9	Tie-2
Galectin-1		PDGF-BB	TIMP1
Galectin-3			TIMP2
GAS6			TREM2
GDF-15 (MIC-1)			VEGF R2 (Flk-1)
GH1
HGF R (c-MET)
HVEM
ICAM-1
IGFBP-6
IL-1 RA/RN
IL-1 RB
IL-12 p40
IL-18
IL-2 RA (CD25)
IL-27
IL-33 R (ST2)
IL-4 RA
IL-6
IL-8
M-CSF
M-CSF R (CD115)
Mesothelin
MIF
MMP-1
NGAL (lipocalin-2)
Osteopontin (OPN)
PGLYRP1 (PGRP-S)
PTX3
Resistin
TACI
TGF-beta 1 (LAP)
TGF-beta R2
TGF-beta R3
Thrombomodulin
TIMP4
TNF R1
TNF R2
TNF R3
TWEAK R (CD266)
uPA R
VCAM-1
VEGF-A (165)
Notes
Cited in Results (plasma proteome paragraph) and Fig. 3a. Module assignment is exhaustive and mutually exclusive: 61 + 13 + 20 + 23 = 117 analytes.
Clustering. Pairwise Spearman correlations across day 0 to convalescence sepsis samples, converted to a distance and clustered by average linkage; k was chosen over k = 2 to 8 by maximum mean silhouette width.

### Sheet: ST4 SRS benchmark
Supplementary Table 4. Benchmarking of PBMC-derived SRS-signature recovery against a whole-blood single-cell reference.
Two strategies for recovering the sepsis response signature (SRS) endotype from PBMC-only data were benchmarked against a whole-blood single-cell reference cohort of n = 26 samples (16 SRS1, 10 non-SRS1) carrying sample-level SRS labels and quantitative SRS (SRSq) values. The SepstratifieR classifier was applied to whole-blood and to PBMC-restricted pseudobulk input with its extended 19-gene (Can…
A. SRS1 vs non-SRS1 discrimination (n = 26)
Method	Compartment	Signature	AUC	Accuracy	Sensitivity	Specificity
SepstratifieR	Whole blood	19-gene	0.94	0.88	0.88	0.9
SepstratifieR	PBMC	19-gene	0.64	0.58	0.31	1
Pseudobulk surrogate (19-gene median)	PBMC	19-gene	0.89	–	–	–
B. Continuous concordance of the selected PBMC surrogate with whole-blood SRSq (n = 26)
Pearson r (surrogate vs SRSq)					0.83
Coefficient of determination, R²					0.68
Spearman ρ (surrogate vs SRSq)					0.68
AUC, area under the receiver operating characteristic curve for SRS1 versus non-SRS1 discrimination from the oriented continuous score; accuracy, sensitivity and specificity are reported at the oriented operating threshold. Em dashes denote values not reported (see final note). PBMC, peripheral blood mononuclear cell; SRSq, quantitative SRS score; R², coefficient of determination.
SepstratifieR discrimination fell from AUC 0.94–1.00 on whole blood to 0.64–0.71 on PBMC input, with sensitivity declining to 0.31–0.63.
The PBMC surrogate is the pseudobulk median expression of the extended 19-gene SRS signature (Cano-Gamez et al.), oriented so that higher values indicate greater SRS1 likelihood. Threshold-based class assignment was unstable across all PBMC scores under repeated cross-validation (balanced accuracy 0.13–0.40), so the surrogate was carried forward as a continuous score and per-class accuracy is not…

### Sheet: ST5 All latent factors
Supplementary Table 5. All latent factors of the multi-omics factor analysis model.
Every factor of the eight-factor model fitted on 223 sepsis samples from 71 patients, ordered by the score used for selection. Columns give the percentage of variance each factor explains in each group of inputs, and its associations with sampling day, illness severity, the PBMC SRS score and in-hospital mortality. Clinical variables and sampling day were withheld from model fitting. The selected…
			Variance explained (%)					Associations (β standardized; P adj., Benjamini–Hochberg across the eight factors)								Survivors vs non-survivors by timepoint (unadjusted P)
Factor	Selected	Selection score	PBMC cell states	Gene programs	TCR diversity	Surface composites	Plasma proteins	Day ρ	Day P adj.	SOFA β	SOFA P adj.	SRS score β	SRS score P adj.	Death, all timepoints β	Death, all timepoints P adj.	Death D0 P	Death D1 P	Death D3 P	Death D7 P
Factor 4	yes	3.57892	14.8033	27.4484	9.73198e-07	2.34285	2.79783	-0.432706	1.0945e-10	0.205867	0.0104925	0.177622	0.00846439	0.589914	0.0197004	0.162091	0.087811	0.000249054	0.123153
Factor 1		3.1791	11.4889	18.6433	66.0676	3.11787	0.0010702	-0.38549	1.03369e-08	0.0445023	0.647822	0.154677	0.0351965	0.441022	0.110188	0.330589	0.311926	0.0279325	0.275862
Factor 6		1.62774	9.74825	0.0558431	7.15325	3.84419	0.00118518	-0.198321	0.00586899	0.0346908	0.647822	0.227342	0.00128096	-0.333705	0.205701	0.00241936	0.105216	0.46232	0.965517
Factor 3		1.32674	1.74472	5.79985	6.02369e-05	1.64183	38.6283	-0.250114	0.000428113	0.155018	0.0342553	-0.0319024	0.631174	1.06106	0.00408	0.0197996	0.167319	0.1889	0.650246
Factor 5		0.345973	1.91403	32.7111	0.926528	0.000502817	0.000366374	0.100551	0.179222	0.0620098	0.647822	-0.168644	0.0226556	-0.0137602	0.959452	0.749833	0.640115	0.527897	0.0295567
Factor 7		0.219346	0.0142281	3.85337e-05	1.8524e-05	2.14631	14.8645	0.15061	0.0391909	0.0215746	0.647822	-0.00513032	0.90811	-0.653014	0.183334	0.528994	0.301635	0.0555979	0.70936
Factor 2		0.189634	0.615693	1.17262	1.63926e-05	50.52	0.000861969	-0.0432123	0.595305	-0.0477853	0.647822	0.171451	0.0226556	-0.0506144	0.956189	0.967392	0.493345	0.270676	0.275862
Factor 8		0.130458	9.45626	4.77003e-05	5.56543	0.000862129	0.000330956	-0.0197605	0.769173	-0.0527467	0.647822	-0.131787	0.0446389	0.140802	0.767136	0.114579	0.100627	0.0714183	0.768473
Notes
Cited in Results (latent factor section) and Methods.
Selection score. Sum of signed Spearman correlations between the factor and six features fixed before model fitting: MS1 abundance and monocyte alarmin program activity (expected higher), and monocyte MHC class II program activity and CD4+ central memory, CD4+ effector memory and CD8+ central memory T cell abundance (expected lower). Each factor is oriented so that its overall agreement with thes…
Variance explained. Percentage of variance in each group of inputs explained by the factor.
Day. Spearman correlation between factor value and sampling day across all sepsis samples.
SOFA and SRS score. Standardized coefficient per standard deviation of the predictor, from a linear mixed-effects model of factor value with sampling day as a fixed effect and a per-patient random intercept (SOFA: n = 209 samples; PBMC SRS score: n = 223).
Death, all timepoints. Coefficient for in-hospital death from a linear mixed-effects model of factor value with sampling day as a fixed effect and a per-patient random intercept (223 samples, 71 patients, 12 deaths).
Death by timepoint. Two-sided Wilcoxon rank-sum test comparing survivors with non-survivors at each timepoint; unadjusted, shown for comparison with Fig. 5e. Convalescent samples are omitted because no non-survivor contributed one.
P adj. Benjamini–Hochberg adjusted across the eight factors within each association. Bold red marks P < 0.05.

### Sheet: ST6 Factor associations
Supplementary Table 6. Associations of the latent host response factor with all input features.
Every feature that entered the multi-view model is reported, significant or not, under a single Benjamini-Hochberg correction across all 39. Unadjusted, day-adjusted and within-patient estimates are shown side by side so that the reader can see the factor is not simply a proxy for time since presentation. Clinical variables were held out of model fitting. Subset-level TCR diversity features are t…
Feature	View	β day adj.	Std. error	P adj. day adj.	β unadjusted	P unadjusted	β within patient	n
MS1 monocyte state	PBMC composition	0.684614	0.0510523	3.87102e-28	0.760796	2.81232e-37	0.716274	223
type 2 conventional dendritic cells (cDC2)	PBMC composition	-0.3778	0.0593747	8.75063e-09	-0.413343	1.06023e-09	-0.301253	223
plasmacytoid dendritic cells	PBMC composition	-0.313851	0.0570587	6.7726e-07	-0.309894	3.19867e-06	-0.25944	223
CD4+ central memory T cells	PBMC composition	-0.272078	0.0614745	8.37545e-05	-0.419357	4.9049e-11	-0.1689	223
AXL+ SIGLEC6+ dendritic cells	PBMC composition	-0.238479	0.0544888	9.4622e-05	-0.332775	4.18897e-08	-0.191763	223
CD8+ central memory T cells	PBMC composition	-0.201648	0.0605268	0.00395254	-0.317763	1.0725e-06	-0.173182	223
CD4+ effector memory T cells	PBMC composition	-0.183373	0.0614121	0.0102326	-0.314942	1.30089e-06	-0.155817	223
type 1 conventional dendritic cells	PBMC composition	-0.151922	0.0599504	0.0245486	-0.0545298	0.417111	-0.190564	223
naive CD8+ T cells	PBMC composition	0.0175115	0.067205	0.83762	-0.0634793	0.394608	0.0914032	223
alarmin monocyte gene program	monocyte and T cell gene programs	0.728947	0.0466402	6.61718e-36	0.770258	4.45917e-46	0.714253	220
MHC class II monocyte gene program	monocyte and T cell gene programs	-0.684254	0.0528514	1.81868e-27	-0.762383	1.27933e-35	-0.743294	220
CD163/IL1R2 monocyte gene program	monocyte and T cell gene programs	0.69537	0.0547656	4.54473e-26	0.753825	3.28603e-37	0.718838	220
T cell gene program NMF2	monocyte and T cell gene programs	-0.192905	0.0678008	0.0133909	-0.344082	7.54287e-07	0.0434887	223
T cell gene program NMF20	monocyte and T cell gene programs	-0.087621	0.0652288	0.25152	-0.0736737	0.310384	-0.273794	223
T cell gene program NMF9	monocyte and T cell gene programs	-0.0606326	0.0649796	0.41578	-0.0269891	0.709095	-0.257023	223
naive CD4+ T cell diversity, Hill q = 2 (not interpreted)	T cell receptor repertoire diversity	0.196319	0.0606054	0.0050609	0.0606845	0.371199	0.292557	204
overall repertoire diversity, Hill q = 0	T cell receptor repertoire diversity	0.163633	0.0595845	0.0160977	-0.0436552	0.502829	0.260755	217
CD8+ central memory T cell diversity, Hill q = 2 (not interpreted)	T cell receptor repertoire diversity	0.183435	0.0672786	0.0163367	-0.0120046	0.864294	0.254576	182
overall repertoire diversity, Hill q = 1	T cell receptor repertoire diversity	0.148299	0.0597523	0.0271624	-0.0485314	0.459376	0.247088	217
naive CD8+ T cell diversity, Hill q = 2 (not interpreted)	T cell receptor repertoire diversity	0.178096	0.0727506	0.0287185	0.0409687	0.606927	0.282179	168
CD4+ effector memory T cell diversity, Hill q = 2 (not interpreted)	T cell receptor repertoire diversity	0.151113	0.0688651	0.0526889	-0.0132323	0.855238	0.232568	175
CD4+ central memory T cell diversity, Hill q = 2 (not interpreted)	T cell receptor repertoire diversity	0.0993798	0.0631057	0.168922	-0.0850927	0.201823	0.180835	209
overall repertoire diversity, Hill q = 2	T cell receptor repertoire diversity	0.0773145	0.061069	0.269043	-0.0705435	0.290925	0.172466	217
CD8+ effector memory T cell diversity, Hill q = 2 (not interpreted)	T cell receptor repertoire diversity	0.00047598	0.0635857	0.994034	-0.081548	0.242419	0.101432	216
T cell homeostasis and costimulation composite (surface)	surface-protein composites	0.176339	0.0622202	0.0133909	0.201166	0.00213341	0.183494	190
monocyte suppressive-phenotype composite (surface)	surface-protein composites	0.186661	0.0696614	0.0172639	0.365144	1.42755e-08	0.189417	207
cytotoxic activation composite (surface)	surface-protein composites	0.0810012	0.0631077	0.269043	0.116321	0.0824325	0.0996222	205
dendritic cell antigen-presentation composite (surface)	surface-protein composites	0.121858	0.113419	0.360563	0.125889	0.310785	0.049935	77
T cell checkpoint composite (surface)	surface-protein composites	0.0638596	0.0644088	0.393202	0.0688149	0.32153	0.102968	205
monocyte antigen-presentation composite (surface)	surface-protein composites	-0.0128347	0.0718905	0.881095	-0.0685878	0.383069	0.0659141	207
plasma protein module 2	plasma proteomic features	-0.26491	0.0701777	0.000934297	-0.40618	5.43544e-08	-0.324878	223
CCL3	plasma proteomic features	-0.17658	0.0613176	0.0131913	-0.0280483	0.675629	-0.190978	220
Osteopontin (OPN)	plasma proteomic features	0.132895	0.0691848	0.0915055	0.2497	0.000503485	-0.0123482	220
plasma protein module 3	plasma proteomic features	-0.117514	0.0612069	0.0915055	-0.0451773	0.510978	-0.137199	223
CCL4	plasma proteomic features	-0.112416	0.0614683	0.107822	-0.00461204	0.94528	-0.129906	220
Resistin	plasma proteomic features	0.111896	0.0676141	0.149448	0.288686	2.54641e-05	-0.0399939	220
Thrombomodulin	plasma proteomic features	-0.0624709	0.0769775	0.480151	-0.0415691	0.618772	-0.270783	220
plasma protein module 4	plasma proteomic features	-0.0516352	0.0690627	0.493531	-0.129254	0.0839353	-0.0990636	223
plasma protein module 1	plasma proteomic features	-0.0531026	0.0709689	0.493531	0.118496	0.108049	-0.137965	223
Notes
Cited in Results (latent factor section) and plotted as Fig. 5b. For legibility, 10 of the 39 features are omitted from that panel: the six subset-level TCR diversity features, overall repertoire diversity at q = 0 and q = 1, and the monocyte suppressive-phenotype and cytotoxic activation surface composites. All 39 are reported here.
β. Standardised coefficient from a linear mixed-effects model of the feature on the factor with a per-patient random intercept, adjusted for sampling day. Both variables are z-scored.
β within patient. Coefficient on the within-patient deviation when the predictor is decomposed into per-patient mean and deviation. A feature with a within-patient association tracks the factor as the patient changes.
P adj. Benjamini-Hochberg across all 39 features entering the MOFA model. 21 of 39 features are significant at 0.05.
Factor orientation. The factor is oriented so that higher values denote the acute state. A positive β therefore means the feature is higher in acute illness.
Views. Features are grouped by the measurement type they entered the model as, and ordered within group by adjusted P.
Feature identifiers. Plain-language labels are used in the Feature column; the corresponding analysis identifiers are: T cell gene program NMF2 = T_NMF2; T cell gene program NMF20 = T_NMF20; T cell gene program NMF9 = T_NMF9; naive CD4+ T cell diversity, Hill q = 2 (not interpreted) = CD4T.Naive_hill_q2; overall repertoire diversity, Hill q = 0 = overall_hill_q0; CD8+ central memory T cell divers…
